# The Effects of Adverse Life Events on Brain Development in the ABCD Study®: A Propensity-weighted Analysis

**DOI:** 10.1101/2024.09.25.24314355

**Authors:** Amanda Elton, Ben Lewis, Sara Jo Nixon

**Affiliations:** Department of Psychiatry, University of Florida, Gainesville, FL 32610, USA; Center for Addiction Research & Education, University of Florida, Gainesville, FL 32610, USA

## Abstract

Longitudinal studies of the effects of adversity on human brain development are complicated by the association of stressful events with confounding variables. To counter this bias, we apply a propensity-weighted analysis of the first two years of The Adolescent Brain Cognitive Development^SM^ (ABCD) Study® data, employing a machine learning analysis weighted by individuals’ propensity to experience adversity. Data included 338 resting-state functional connections from 7190 youth (46% female), divided into a training group (80%) and an independent testing group (20%). Propensity scores were computed using 390 variables to balance across two-year adverse life event exposures. Using elastic net regularization with and without inverse propensity weighting, we developed linear models in which changes in functional connectivity of brain connections during the two-year period served as predictors of the number of adverse events experienced during that same period. Haufe’s method was applied to forward-transform the backward prediction models. We also tested whether brain changes associated with adverse events correlated with concomitant changes in internalizing or externalizing behaviors or to academic achievement. In the propensity-weighted analysis, brain development significantly predicted the number of adverse events experienced during that period in both the training group (ρ=0.14, p<0.001) and the independent testing group (ρ=0.10, p<0.001). The predictor indicated a general pattern of decreased functional connectivity between large-scale networks and subcortical brain regions, particularly for cingulo-opercular and sensorimotor networks. These network-to-subcortical functional connectivity decreases inversely associated with the development of internalizing symptoms, suggesting adverse events promoted adaptive brain changes that may buffer against stress-related psychopathology. However, these same functional connections were also associated with poorer grades at the two-year follow-up. Although cortical-subcortical brain developmental responses to adversity potentially shield against stress-induced mood and anxiety disorders, they may be detrimental to other domains such as academic success.
