## Supplemental Table 2 for "The Effects of Adverse Life Events on Brain Development in the ABCD Study®: A Propensity-weighted Analysis"

### Sheet: Sheet1
Low Motion	ρ	95% CI		p		ρ	95% CI		p
	Cross-Validation					Test group
	0.087	0.061	0.11	<0.001		0.1046	0.0474	0.1597	0.002
	0.083	0.056	0.11	<0.001		0.1	0.0469	0.1573	0.002
	0.091	0.063	0.12	<0.001		0.1	0.0497	0.1586	0.002
	0.087	0.058	0.11	<0.001		0.1	0.0462	0.1574	0.003
	0.08	0.052	0.11	<0.001		0.1	0.0457	0.1561	0.002
	Final
	0.15	0.12	0.17	<0.001		0.1	0.051	0.16	0.002
