## Supplemental Table 3 for "The Effects of Adverse Life Events on Brain Development in the ABCD Study®: A Propensity-weighted Analysis"

### Sheet: Sheet1
Trained on Males
	Cross-Validation in Males, Testing in Females from Original Training Group					Test group
Males	ρ	95% CI		p		ρ	95% CI		p
	0.081	0.0629	0.1247	<0.001		0.0682	0.011	0.1254	0.0547
	0.074	0.0524	0.112	<0.001		0.0607	0	0.1219	0.087
	0.0904	0.0608	0.1204	<0.001		0.0638	0.0039	0.1174	0.0723
	0.081	0.0499	0.1095	<0.001		0.0634	0.0049	0.1211	0.0739
	0.0675	0.0392	0.0993	<0.001		0.0657	0.0103	0.128	0.064
Females	ρ	95% CI		p		ρ	95% CI		p
	0.094	0.0629	0.1247	<0.001		0.0861	0.024	0.1481	0.029
	0.082	0.0524	0.112	<0.001		0.0822	0.0158	0.1478	0.037
	0.0841	0.0255	0.0884	<0.001		0.0649	-0.0026	0.1289	0.1019
	0.0869	0.0212	0.083	<0.001		0.0666	0.0063	0.135	0.0931
	0.0843	0.0234	0.0872	<0.001		0.0609	-0.0075	0.1216	0.1249
	ρ	95% CI		p		ρ	95% CI		p
Males	0.1589	0.129	0.1891	<0.001		0.068	0.01	0.13	0.055
Females	0.0852	0.053	0.1197	<0.001		0.086	0.025	0.15	0.029
Trained on Females
	Cross-Validation in Females, Testing in Males from Original Training Group					Test group
Males	ρ	95% CI		p		ρ	95% CI		p
	0.074	0.0432	0.1031	<0.001		0.0756	0.0062	0.123	0.0756
	0.07	0.0391	0.0999	0.001		0.0636	0.006	0.124	0.0636
	0.07	0.0386	0.0997	0.001		0.0723	0.0039	0.1174	0.0723
	0.075	0.0472	0.1046	<0.001		0.0739	0.0049	0.1211	0.0739
	0.07	0.0407	0.1012	0.001		0.064	0.0103	0.1281	0.064
Females	ρ	95% CI		p		ρ	95% CI		p
	0.043	0.0092	0.0737	0.0272		0.1168	0.0514	0.1787	0.003
	0.053	0.0188	0.0856	0.0058		0.1184	0.0517	0.1773	0.0026
	0.056	0.0241	0.0879	0.0035		0.1144	0.0496	0.1757	0.0036
	0.053	0.0225	0.0872	0.0059		0.1161	0.0518	0.1819	0.0031
	0.057	0.0251	0.09	0.0034		0.1132	0.0465	0.1782	0.004
	ρ	95% CI		p		ρ	95% CI		p
Males	0.06	0.03	0.092	<0.001		0.063	0.003	0.12	0.076
Females	0.14	0.111	0.18	<0.001		0.12	0.05	0.18	0.003
